# Detection of *M. tuberculosis* in the environment as a tool for identifying high-risk locations for tuberculosis transmission

**DOI:** 10.1101/2022.04.27.22274350

**Authors:** Renu Verma, Flora Martinez Figueira Moreira, Agne Oliveira do Prado Morais, Katharine S. Walter, Paulo César Pereira dos Santos, Eugene Kim, Thiego Ramon Soares, Rafaele Carla Pivetta de Araujo, Bruna Oliveira da Silva, Andrea da Silva Santos, Julio Croda, Jason R. Andrews

## Abstract

Tuberculosis (TB) remains a leading cause of infectious mortality globally, yet most cases cannot be epidemiologically linked even with extensive contact investigations and whole genome sequencing. Consequently, there remain major gaps in our understanding of where and when *M. tuberculosis* (*Mtb*) exposures occur. We aimed to investigate whether *Mtb* can be detected in environments where TB patients were recently present, which could serve as a tool for characterizing exposure risk. We collected 389 environment surface (ES) swabs from two high TB burden prisons in Brazil, sampling 41 (n=340) cells occupied by individuals with active TB and 7 (n=49) cells from individuals without TB. In a subset of pooled swabs (n=6) and a swab from a cigarette lighter from the cell with active TB patients, we enriched *Mtb* DNA using RNA-bait hybrid capture assays and performed whole genome sequencing. In prison cells, *Mtb* DNA was detected in 55/340 (16%) of ES swabs from cells occupied by active TB patients and none (0/49) from cells in which no active TB patients were present. *Mtb* was detected in 13/16 (81%) prison cells occupied by the individuals with high/medium sputum Xpert *Mtb* load and 8/25 (32%) with low/very low sputum *Mtb* load (p=0.003). Seven hybrid capture samples had a median genomic coverage of 140X. *rpoB* mutations conferring high-level rifampin resistance were detected in 3/7 ES swabs. *Mtb* was frequently detectable in environments recently occupied by individuals with active TB. This approach could be applied in congregate environments to identify and characterize high-risk settings for *Mtb* exposure.
