## Supplementary Table 1 for "Detection of *M. tuberculosis* in the environment as a tool for identifying high-risk locations for tuberculosis transmission"

### Sheet: Sheet1
Verma et al. 2022: Detection of M. tuberculosis in the environment as a novel tool for identifying high-risk locations for tuberculosis transmission
Supplementary table: 1
Sample-ID	AFB status	IS6110 (TaqMan)Ct	RD-9 (TaqMan Ct)	Total number of MTB genome copies/swab	MTB detected (steponePlus)	GeneXpert	Surface
SH_1	AFB4+	31.457	38.7433	226.96	Detected	MTB NOT DETECTED	Bedrails
SH_2	AFB4+	32.0931	37.5175	496.995	Detected	MTB detected; LOW	Chair-Arms and top
SH_3	AFB4+	38.0409	0	0	Not detected	MTB NOT DETECTED	Computer keyboard
SH_4	AFB4+	32.5843	0	0	Not detected	MTB detected; VERY LOW	Food tray
SH_5	AFB4+	37.5029	0	0	Not detected	MTB NOT DETECTED	Window
SH_6	AFB4+	30.3821	35.5869	1618.09	Detected	MTB detected; LOW	Floor
SH_7	AFB4+	30.0643	35.3785	1848.41	Detected	MTB detected; LOW	Floor
SH_8	AFB4+	32.4391	0	0	Not detected	MTB detected; VERY LOW	Whiteboard
SH_9	AFB4+	35.1187	0	0	Not detected	MTB NOT DETECTED	Bathroom shelf
SH_10	AFB4+	33.5027	0	0	Not detected	MTB Trace DETECTED	Dresser
SH_11	AFB4+	36.0162	0	0	Not detected	MTB NOT DETECTED	Thermostat
SH_12	AFB4+	37.7519	0	0	Not detected	MTB NOT DETECTED	I-V stand
SH_13	AFB4+	34.2817	39.8769	107.567	Detected	MTB detected; VERY LOW	bed rails
SH_14	AFB4+	31.7554	0	0	Not detected	MTB detected; VERY LOW	Bed foot
SH_15	AFB4+	28.6	0	0	Not detected	MTB NOT DETECTED	Base of eating tray
SH_16	AFB4+	26.3179	39.0477	191.909	Detected	MTB detected; VERY LOW	Base of eating tray
SH_17	AFB4+	36.3248	38.87	206.727	Detected	MTB Trace DETECTED	Edge of bed
SH_18	AFB4+	Undetermined	37.352	535.926	Detected	MTB NOT DETECTED	Top of bed wall
SH_19	AFB4+	Undetermined	31.7514	18229.1	Detected	MTB detected; VERY LOW	Upper side of window blinds
SH_20	AFB4+	Undetermined	39.4958	136.222	Detected	MTB Trace DETECTED	Top of the sharps box
SH_21	AFB3+	32.5026	Undetermined	0	Not detected	Not done	Window up
SH_22	AFB3+	32.0351	37.7829	400.831	Detected	Not done	Window low
SH_23	AFB3+	33.2853	Undetermined	0	Not detected	Not done	Bathroom various surfaces
SH_24	AFB3+	30.9816	Undetermined	0	Not detected	Not done	Bathroom bottom mouldings
SH_25	AFB3+	30.944	Undetermined	0	Not detected	Not done	Phillips xxx moniter
SH_26	AFB3+	32.9964	39.1615	167.613	Detected	Not done	Wall moulding/outlet
SH_27	AFB3+	34.6488	Undetermined	0	Not detected	Not done	Wall
SH_28	AFB3+	34.9881	38.3901	273.012	Detected	Not done	Wall moulding/outlet
SH_29	AFB3+	35.1513	Undetermined	0	Not detected	Not done	Handrails/bedrails
SH_30	AFB3+	32.2616	Undetermined	0	Not detected	Not done	Corner wood surface
SH_31	AFB3+	31.0301	34.2263	3799.88	Detected	Not done	Corner wood surface
SH_32	AFB3+	33.1305	39.7446	115.92	Detected	Not done	Back wall moulding
SH_33	AFB3+	30.0368	37.4217	503.676	Detected	Not done	head of bed/back of bed
SH_34	AFB3+	32.9567	Undetermined	0	Not detected	Not done	Bulletin board
SH_35	AFB3+	31.0259	Undetermined	0	Not detected	Not done	Top of computer
SH_36	AFB3+	32.2332	38.9576	190.686	Detected	Not done	Top of light
SH_37	AFB3+	33.3242	Undetermined	0	Not detected	Not done	Top of light+sink area
SH_38	AFB3+	32.2475	40.0616	94.8679	Detected	Not done	pillow
SH_39	AFB3+	35.1033	Undetermined	0	Not detected	Not done	bedsheet
SH_40	AFB3+	31.5629	Undetermined	0	Not detected	Not done	BP moniter
SH_41	AFB3+	30.9684	38.1832	311.187	Detected	Not done	Sky hook
SH_42	AFB3+	29.934	40	72.4361	Detected	Not done	BP moniter
SH_43	AFB3+	37.5892	Undetermined	0	Not detected	Not done	Bathroom various surfaces
SH_44	AFB-	Undetermined	Not done	NA	Not detected	Not done	Floor
SH_45	AFB-	Undetermined	Not done	NA	Not detected	Not done	Wall
SH_46	AFB-	Undetermined	Not done	NA	Not detected	Not done	Wall moulding/outlet
SH_47	AFB-	Undetermined	Not done	NA	Not detected	Not done	Bathroom various surfaces
SH_48	AFB-	Undetermined	Not done	NA	Not detected	Not done	Pillow case
SH_49	AFB-	Undetermined	Not done	NA	Not detected	Not done	Dresser
SH_50	AFB-	Undetermined	Not done	NA	Not detected	Not done	Bedrails
SH_51	AFB-	Undetermined	Not done	NA	Not detected	Not done	Bathroom tap
SH_52	AFB-	Undetermined	Not done	NA	Not detected	Not done	Corner wood surface
SH_53	AFB-	Undetermined	Not done	NA	Not detected	Not done	Upper side of window blinds
SH_54	AFB-	Undetermined	Not done	NA	Not detected	Not done	Food tray
SH_55	AFB-	Undetermined	Not done	NA	Not detected	Not done	Corner wood surface
SH_56	AFB-	Undetermined	Not done	NA	Not detected	Not done	I-V stand
SH_57	AFB-	Undetermined	Not done	NA	Not detected	Not done	Bedrails
SH_58	AFB-	Undetermined	Not done	NA	Not detected	Not done	Whiteboard
SH_59	AFB-	Undetermined	Not done	NA	Not detected	Not done	BP moniter
SH_60	AFB-	Undetermined	Not done	NA	Not detected	Not done	Wall
SH_61	AFB-	Undetermined	Not done	NA	Not detected	Not done	Floor
SH_62	AFB-	Undetermined	Not done	NA	Not detected	Not done	bed rails
SH_63	AFB-	Undetermined	Not done	NA	Not detected	Not done	Bathroom various surfaces
SH_64	AFB-	Undetermined	Not done	NA	Not detected	Not done	Bedsheet
SH_65	AFB-	Undetermined	Not done	NA	Not detected	Not done	Food tray
SH_66	AFB-	Undetermined	Not done	NA	Not detected	Not done	Top of computer
SH_67	AFB-	Undetermined	Not done	NA	Not detected	Not done	I-V stand
SH_68	AFB-	Undetermined	Not done	NA	Not detected	Not done	Computer keyboard
SH_69	AFB-	Undetermined	Not done	NA	Not detected	Not done	Window low
SH_70	AFB-	Undetermined	Not done	NA	Not detected	Not done	Handrails/bedrails
SH_71	AFB-	Undetermined	Not done	NA	Not detected	Not done	Bedrails
SH_72	AFB-	Undetermined	Not done	NA	Not detected	Not done	Pillow case
SH_73	AFB-	Undetermined	Not done	NA	Not detected	Not done	Bedsheet
SH_74	AFB-	Undetermined	Not done	NA	Not detected	Not done	Bathroom bottom mouldings
SH_75	AFB-	Undetermined	Not done	NA	Not detected	Not done	Bed foot
SH_76	AFB-	Undetermined	Not done	NA	Not detected	Not done	Handrails/bedrails
